# No Evidence of Anti-influenza Nucleoprotein Antibodies in Retail Milk from Across Canada (April – July 2024)

**DOI:** 10.1101/2025.01.31.25321461

**Authors:** Hannah L. Wallace, Jordan Wight, Gabriela J. Rzeszutek, Mustafa S. Jafri, Mariana Baz, Barbara Dowding, Louis Flamand, Tom Hobman, François Jean, Jeffrey B. Joy, Andrew S. Lang, Sonya MacParland, Craig McCormick, Ryan Noyce, Rodney S. Russell, Selena M. Sagan, Jumari Snyman, Isaac I. Bogoch, Angela L. Rasmussen, Anne W. Rimoin, Jason Kindrachuk, the Pan-Canadian Milk Study Network

## Abstract

Following reports of HPAI H5N1 infections of dairy cattle in the United States (US) in March 2024, we established a Pan-Canadian Milk network to monitor retail milk in Canada. Milk samples from across Canada that had previously tested negative for influenza A virus (IAV) RNA were tested for the presence of anti-IAV nucleoprotein (NP) antibodies, as an indicator of past infection of dairy cattle. None of the 109 milk samples tested had evidence of anti-IAV NP antibodies. This is consistent with previous findings from our academic group as well as others including federal testing initiatives that have not found any IAV RNA in milk. Although not surprising given that no cases of H5N1 in cattle have been reported in Canada to date, this work further supports that the extensive outbreak in dairy cattle in the US has not extended northward into Canada, and the integrity of the Canadian milk supply remains intact.
