## Supplemental Data 1 for "No Evidence of Anti-influenza Nucleoprotein Antibodies in Retail Milk from Across Canada (April – July 2024)"

### Sheet: Sheet1
Sample	S/N Ratio
NL-01	1.11088
NL-02	1.06482
NL-03	1.11395
NL-04	1.07599
NS-01	1.10018
NS-02	1.04165
NS-03	1.1173
NS-04	1.08557
NB-01	1.14131
NB-02	1.17156
NB-03	1.20767
NB-04	1.14932
PEI-01	1.0395
QC-01	1.00563
QC-02	1.0315
QC-03	1.0289
QC-04	1.02908
ON-01	1.03467
ON-02	0.975571
ON-03	1.05942
ON-04	1.04276
SK-04	1.08538
SK-08	1.21297
SK-10	1.13638
SK-11	1.17333
AB-01	1.04416
AB-02	0.985715
AB-03	1.01401
AB-04	1.05216
BC-01	0.934624
BC-02	0.986459
BC-03	0.97706
BC-04	1.0584
MB-01	1.08222
MB-02	1.16886
MB-03	1.24834
MB-04	1.02936
MB-05	0.98041
MB-06	1.04425
MB-07	0.977153
MB-08	1.05793
MB-09	0.964218
NL-05	1.22996
NL-06	1.15538
NL-07	1.22284
NL-08	1.29413
NL-09	1.28861
NL-10	1.19384
NS-05	1.12276
NS-06	1.23336
NB-05	1.11586
NB-06	1.22327
NB-07	1.21031
NB-08	1.23315
NB-09	1.16207
NB-10	1.23272
QC-05	1.17525
QC-06	1.18991
QC-07	1.23251
QC-08	1.12223
QC-09	1.13785
QC-10	1.11841
QC-11	1.11798
QC-12	1.24058
QC-13	0.99251
QC-14	1.20181
QC-15	1.02821
QC-16	1.17089
QC-17	1.27873
QC-18	1.14252
QC-19	1.1677
ON-05	1.06178
ON-06	1.0825
ON-07	1.09248
ON-08	1.06412
ON-09	1.0808
ON-10	0.997291
MB-10	1.0571
MB-11	1.18874
SK-12	1.15772
SK-20	1.12691
SK-22	1.25259
SK-25	1.15665
SK-28	1.42576
SK-30	1.05434
SK-39	1.13137
SK-40	1.11777
SK-41	1.13062
AB-05	0.961414
AB-06	1.34958
AB-07	1.09813
AB-08	1.12143
AB-09	1.0439
AB-10	1.41408
AB-11	1.09556
AB-12	1.14012
AB-13	1.04027
AB-14	1.15997
AB-15	1.21313
AB-16	1.20719
AB-17	1.0245
BC-05	0.940416
BC-06	1.03681
BC-07	1.06348
BC-08	1.01635
BC-09	0.986222
BC-10	0.946175
BC-11	1.04523
BC-12	0.980463
